# Sox6 expression and aneurysms of the thoracic and abdominal aorta

**DOI:** 10.1101/2022.05.23.22275278

**Authors:** David Carmona-Berrio, Isabel Adarve-Rengifo, Andrea G. Marshall, Zer Vue, Duane D. Hall, Tyne W. Miller-Fleming, Ky’Era V. Actkins, Heather K. Beasley, Paula M. Almonacid, Pierina Barturen-Larrea, Quinn S. Wells, Marcos G. Lopez, Edgar Garza-Lopez, Dao-Fu Dai, Jianqiang Shao, Kit Neikirk, Federic T. Billings, John A. Curci, Nancy J. Cox, Vivian Gama, Antentor Hinton, Jose A. Gomez

## Abstract

**Background:** Abdominal and thoracic aortic aneurysms (AAA; TAA) remain a large cause of deaths worldwide. This is in part a result of the lack of prognostic markers or early warning signs, leading to undiagnosed aortic aneurysms. Sox6 has been found to function as a regulator of renin expression controlling the rate limiting step in the renin angiotensin aldosterone system. We hypothesized that the transcription factor Sox6 may serve as an important regulator of mechanisms contributing to hypertension induced aortic aneurysms.

**Methods:** Our approach includes mRNA analysis, immunohistology staining, and protein expression studies in human samples from patients affected with AAA and TAA. In vivo, we use Angiotensin (II) to induce AAA in mice with a tamoxifen inducible Cre to specifically knock out Sox6 in smooth muscle cells. Additionally, we utilize large-scale biobank data linking de-identified medical records with genotype information to perform phenotype and laboratory-wide association scans to assess the effects of *SOX6* expression in a clinical cohort.

**Results:** In a large biobank population, *SOX6* gene expression is associated with aortic aneurysm in humans of European ancestry. Protein expression of Sox6 and TNFα was upregulated in tissue from patients affected by AAA and TAA. Moreover, we found that knocking out Sox6 in smooth muscle cells protected mice from hypertension-induced AAA, suggesting that Sox6 may be a molecular target in aortic aneurysms.

**Conclusions:** The data presented here suggest that the transcription factor Sox6 functions in the development of abdominal aortic aneurysms, and hypertension-induced rupture.

**Clinical Perspective:**

- Using electronic health records and biobank samples, we found that the transcription factor *SOX6* is associated with abdominal and thoracic aortic aneurysm and its expression is upregulated in tissue from patients affected by those diseases.
- Laboratory-wide association study (LabWAS) provides several clinical laboratory measurements associated with aortic aneurysm diagnosis that may be potential biomarkers for the disease.
- Mice with smooth muscle-specific Sox6 knock out attenuated hypertension-induced abdominal aortic aneurysm. These novel mice may be useful tools to elucidate the mechanisms associated with abdominal aortic aneurysm.
