## Supplemental Table 2 for "Sox6 expression and aneurysms of the thoracic and abdominal aorta"

### Sheet: Sheet1
Gene	baseMean(TAA)	log2FC(TAA)	lfcSE(TAA)	pvalue(TAA)	padj(TAA)	baseMean(AAA)	log2FC(AAA4)	lfcSE(AAA4)	pvalue(AAA4)	padj(AAA4)	Signif? (AAA)
COTL1	49.5112	2.31397	0.594843	0.000100224	0.0330103	155.97	4.33951	0.617487	2.09973e-12	2.01898e-09	Y
CST7	17.1335	3.21581	0.738712	1.34129e-05	0.00979681	16.9687	5.75294	0.846528	1.07621e-11	7.11443e-09	Y
CCL21	135.087	3.5408	0.73477	1.44338e-06	0.00197671	727.675	6.01487	0.895812	1.88805e-11	9.98496e-09	Y
GREM1	20.1848	3.79458	0.718728	1.29482e-07	0.000861385	22.8967	5.37857	0.841891	1.67324e-10	5.4987e-08	Y
CSPG4	376.707	-2.7275	0.67908	5.90768e-05	0.0269686	315.081	-4.1909	0.668178	3.5614e-10	1.01808e-07	Y
IL7R	21.5646	2.74744	0.734684	0.000184296	0.0417579	119.998	5.32138	0.87378	1.1286e-09	2.59505e-07	Y
PKD1	398.394	-2.27605	0.445299	3.19951e-07	0.00116846	318.011	-3.14333	0.519109	1.40206e-09	3.15523e-07	Y
FLNA	3456.62	-2.65214	0.542416	1.01098e-06	0.00197671	2973.69	-2.883	0.533592	6.55356e-08	8.35145e-06	Y
LTBP4	713.302	-2.68189	0.546452	9.20891e-07	0.00197671	601.794	-3.14945	0.592765	1.07746e-07	1.14313e-05	Y
CARTPT	17.3695	-3.74857	0.714847	1.57244e-07	0.000861385	14.9344	-4.6127	0.888721	2.09994e-07	2.001e-05	Y
CSF3R	31.1013	2.8101	0.730018	0.000118426	0.0332687	138.652	4.65118	0.904259	2.69479e-07	2.37523e-05	Y
RAMP1	110.594	-2.49488	0.656984	0.000146183	0.0363996	89.3364	-4.00455	0.816284	9.3035e-07	6.65431e-05	Y
FBLIM1	646.13	-2.5741	0.647974	7.11112e-05	0.0299652	539.257	-3.42585	0.753341	5.42781e-06	0.000270801	Y
GAREM	133.677	-2.01737	0.528375	0.0001345	0.0354846	104.748	-3.19089	0.705926	6.17983e-06	0.000299835	Y
TLN1	1458.16	-2.1518	0.538705	6.48578e-05	0.0284233	1260.7	-2.29553	0.529657	1.46427e-05	0.000627026	Y
PPBP	11.5344	2.89877	0.741135	9.1819e-05	0.0330103	185.93	4.00453	0.954276	2.71181e-05	0.000992486	Y
ACTN1	910.357	-2.18091	0.595554	0.000250267	0.0498531	816.197	-2.15278	0.539554	6.60926e-05	0.00195815	Y
TNS1	2354.64	-2.30902	0.613766	0.000168526	0.0401386	1995.03	-2.70257	0.683763	7.73414e-05	0.00222842	Y
RSPO1	21.4286	2.9601	0.637721	3.45571e-06	0.00344188	28.058	3.32982	0.845352	8.18298e-05	0.0023019	Y
RUSC2	170.468	-2.35633	0.586283	5.84187e-05	0.0269686	141.995	-2.80401	0.724883	0.000109629	0.00286307	Y
MTRNR2L10	1635.31	2.48301	0.63958	0.000103494	0.0330103	2492.98	3.14995	0.830541	0.000149049	0.00362411	Y
HSPG2	1202.68	-2.44835	0.607316	5.54394e-05	0.0269686	1047.91	-2.51561	0.675206	0.000194783	0.00447874	Y
WFS1	254.477	-2.67798	0.599371	7.8959e-06	0.00617911	228.664	-2.45392	0.662405	0.000211759	0.00476548	Y
ANO1	171.075	-2.206	0.565759	9.65117e-05	0.0330103	139.658	-2.71208	0.792375	0.000619974	0.010755	Y
HIST1H4E	136.222	-2.73138	0.665203	4.02433e-05	0.0244948	120.391	-2.672	0.782147	0.000634928	0.010904	Y
KCNK6	143.97	-2.52666	0.687049	0.000235489	0.0496158	124.925	-2.67383	0.811255	0.000981016	0.0152144	Y
RPL23AP7	33.6897	-2.32581	0.601968	0.000111694	0.0332687	30.7089	-2.14885	0.670679	0.00135538	0.0194253	Y
ARHGAP1	291.268	-2.05738	0.533741	0.000115904	0.0332687	262.467	-1.81461	0.566742	0.00136562	0.0195015	Y
MYH9	3010.68	-2.04345	0.529882	0.000115059	0.0332687	2816.83	-1.62595	0.530679	0.00218463	0.0279952	Y
MAN2B2	183.173	-1.82904	0.499385	0.000249671	0.0498531	164.959	-1.6148	0.540364	0.00280491	0.0332969	Y
ST3GAL6	64.2963	-2.81402	0.721234	9.55289e-05	0.0330103	57.5422	-2.46506	0.902599	0.00631288	0.0603719	N
ABCC1	218.022	-1.72672	0.451969	0.00013322	0.0354846	183.594	-1.73187	0.662981	0.00899499	0.077602	N
ARHGAP35	312.293	-2.00415	0.516841	0.000105455	0.0330103	293.211	-1.51777	0.588525	0.00991046	0.0831686	N
MFGE8	994.63	-2.893	0.598903	1.36194e-06	0.00197671	952.936	-1.85527	0.760204	0.0146672	0.107494	N
ATN1	302.522	-2.16912	0.450087	1.44039e-06	0.00197671	310.359	-1.18445	0.511687	0.0206243	0.1337	N
SLC43A1	76.8066	-2.80444	0.721399	0.000101281	0.0330103	74.2557	-1.9353	0.87265	0.0265736	0.157198	N
PHC1	190.04	-2.64046	0.67398	8.93951e-05	0.0330103	192.497	-1.5374	0.769742	0.045794	0.217995	N
ARPC4	537.712	-2.48879	0.675872	0.000231099	0.0496158	541.205	-1.48392	0.7845	0.0585504	0.25308	N
CLU	2133.96	-2.21746	0.593492	0.00018676	0.0417579	2255.52	-1.1186	0.625576	0.0737567	0.28759	N
USP20	92.9329	-2.3191	0.632744	0.00024719	0.0498531	96.5596	-1.21841	0.741456	0.100327	0.345043	N
TMEM104	32.2473	-2.54492	0.629654	5.30486e-05	0.0269686	33.0203	-1.24223	0.759559	0.101953	0.348532	N
FABP4	219.55	3.26507	0.730363	7.80435e-06	0.00617911	13.099	1.4738	0.927257	0.111965	0.368128	N
TET1	41.4243	2.62648	0.559101	2.63123e-06	0.00288277	12.1018	1.10546	0.698112	0.113308	0.370236	N
RNF4	114.711	-1.74754	0.43387	5.62989e-05	0.0269686	124.173	-0.682525	0.470243	0.14666	0.424759	N
SYNPO	1122.68	-2.26477	0.547311	3.50362e-05	0.0225798	1195.44	-1.01425	0.73266	0.166256	0.45482	N
COMP	37.7485	-2.31431	0.606591	0.000136031	0.0354846	72.8374	0.524208	0.609691	0.389904	0.688942	N
ADIPOQ	166.144	3.45343	0.733591	2.50688e-06	0.00288277	4.69441	1.26786	0.967469	0.190031	NaN	N
PDE7B	10.9078	3.27168	0.721077	5.70041e-06	0.00520447	4.73928	2.56805	0.965143	0.00779561	NaN	N
PLIN1	47.1069	3.19121	0.739484	1.59272e-05	0.0109062	0.699332	0.992118	0.882142	0.260729	NaN	N
FLT4	16.725	3.01096	0.736313	4.32783e-05	0.0249556	9.82743	3.34627	0.945227	0.000399856	NaN	N
RSPO3	13.5664	2.88458	0.741257	9.96372e-05	0.0330103	3.17473	3.16089	0.963132	0.00103116	NaN	N
STAMBPL1	14.0918	2.63784	0.693467	0.000142469	0.0362998	9.5025	2.49262	0.905213	0.0058939	NaN	N
C6	16.9082	2.72301	0.722227	0.000163051	0.0396974	3.12849	1.42163	0.955399	0.136752	NaN	N
SOX6	16.5099	2.37287	0.634743	0.000185257	0.0417579	2.36578	-0.589044	0.938981	0.530448	NaN	N
KCNIP2	10.5804	2.74596	0.74151	0.000212902	0.0466511	4.06579	2.9918	0.966719	0.00196946	NaN	N
