## Supplemental Table 7 for "Sox6 expression and aneurysms of the thoracic and abdominal aorta"

### Sheet: Sheet1
	Supplemental Table 7. AAA and TAA GREX Phenotype Association to Aortic Aneurysm
	Genetic Ancestry Group	Phenotype	GREX	p	n_models	n_samples	p_best	best_tissue
	European	AorticAneurysm	ADIPOQ	0.0455384	14	59307	0.0323754	Prostate
	European	AorticAneurysm	MYO1G	0.0726395	13	59307	0.00235155	Ovary
	European	AorticAneurysm	PLIN1	0.0746533	30	59307	0.0098791	EsophagusMucosa
	European	AorticAneurysm	PYHIN1	0.131936	29	59307	0.0172473	EsophagusMuscularis
	European	AorticAneurysm	DENND1C	0.224194	17	59307	0.034011	Testis
	European	AorticAneurysm	PKD1	0.270333	22	59307	0.0119099	EsophagusMuscularis
	European	AorticAneurysm	CST7	0.290691	21	59307	0.0163466	WholeBlood
	European	AorticAneurysm	FLT4	0.336185	25	59307	0.125277	HeartAtrialAppendage
	European	AorticAneurysm	TGFB1	0.360985	28	59307	0.0214122	CellsCulturedFibroblasts
	European	AorticAneurysm	APOC1	0.523037	27	59307	0.0148113	EsophagusGastroEsophagealJunction
	European	AorticAneurysm	FABP4	0.693548	21	59307	0.112129	ArteryTibial
	European	AorticAneurysm	IIL7R	0.707576	15	59307	0.0478657	Stomach
	European	AorticAneurysm	HLADQA1	0.72431	48	59307	0.0189061	EsophagusMucosa
	European	AorticAneurysm	GREM1	0.741503	24	59307	0.0455687	BrainHypothalamus
	European	AorticAneurysm	TLR9	0.79498	19	59307	0.0417203	Prostate
	European	AorticAneurysm	COTL1	0.983767	35	59307	0.125683	MuscleSkeletal
	European	AorticAneurysm	RSPO3	0.993402	10	59307	0.258667	BrainPutamenBasalGanglia
	African	AorticAneurysm	APOC1	0.0733433	27	13649	0.0372578	SkinNotSunExposed
	African	AorticAneurysm	TLR9	0.143941	19	13649	0.0599638	CellsCulturedFibroblasts
	African	AorticAneurysm	MYO1G	0.249847	13	13649	0.0200447	CellsEBVTransformedLymphocytes
	African	AorticAneurysm	GREM1	0.275854	24	13649	0.090731	SkinNotSunExposed
	African	AorticAneurysm	DENND1C	0.334782	17	13649	0.0669657	AdrenalGland
	African	AorticAneurysm	FLT4	0.357687	25	13649	0.0703714	WholeBlood
	African	AorticAneurysm	PLIN1	0.416277	30	13649	0.0467776	Thyroid
	African	AorticAneurysm	CST7	0.44187	21	13649	0.0259806	EsophagusMuscularis
	African	AorticAneurysm	TGFB1	0.528114	28	13649	0.103625	AdiposeSubcutaneous
	African	AorticAneurysm	PKD1	0.683178	22	13649	0.128031	CellsCulturedFibroblasts
	African	AorticAneurysm	PYHIN1	0.684412	29	13649	0.0451786	BrainPutamenBasalGanglia
	African	AorticAneurysm	FABP4	0.730159	21	13649	0.0229013	HeartLeftVentricle
	African	AorticAneurysm	HLADQA1	0.732754	48	13649	0.0196072	ColonSigmoid
	African	AorticAneurysm	IIL7R	0.787856	15	13649	0.155643	Prostate
	African	AorticAneurysm	ADIPOQ	0.849808	14	13649	0.177501	BrainAnteriorCingulateCortex
	African	AorticAneurysm	RSPO3	0.850546	10	13649	0.187365	Prostate
	African	AorticAneurysm	COTL1	0.946372	35	13649	0.0163193	BrainHippocampus
