## Supplemental Table 8 for "Sox6 expression and aneurysms of the thoracic and abdominal aorta"

### Sheet: Sheet1
	Supplemental Table 8. SOX6 GREX Phenotype Association to Hypertension
	Genetic Ancestry Group	Phenotype	GREX	p	n_models	n_samples	p_best	best_tissue
	European	EssentialHypertension	SOX6	0.0130712	14	63584	0.00437793	SmallIntestine
	European	EssentialHypertension	HLADQA1	0.0296964	48	63584	0.00419275	WholeBlood
	European	EssentialHypertension	ADIPOQ	0.195151	14	63584	0.00434715	NerveTibial
	European	EssentialHypertension	CST7	0.332267	21	63584	0.106511	EsophagusGastroEsophagealJunction
	European	EssentialHypertension	TGFB1	0.38723	28	63584	0.0460201	Pituitary
	European	EssentialHypertension	RSPO3	0.430485	10	63584	0.28078	ArteryCoronary
	European	EssentialHypertension	PYHIN1	0.457664	29	63584	0.0453821	Spleen
	European	EssentialHypertension	IIL7R	0.497144	15	63584	0.0927889	Stomach
	European	EssentialHypertension	FLT4	0.632623	25	63584	0.114584	HeartLeftVentricle
	European	EssentialHypertension	COTL1	0.733465	35	63584	0.0417684	ColonSigmoid
	European	EssentialHypertension	APOC1	0.736244	27	63584	0.0181344	Breast
	European	EssentialHypertension	MYO1G	0.739867	13	63584	0.106602	Lung
	European	EssentialHypertension	PKD1	0.779517	22	63584	0.0519458	EsophagusMuscularis
	European	EssentialHypertension	DENND1C	0.847894	17	63584	0.126576	Thyroid
	European	EssentialHypertension	GREM1	0.910031	24	63584	0.0637623	SkinSunExposed
	European	EssentialHypertension	PLIN1	0.913575	30	63584	0.0440449	BrainCortex
	European	EssentialHypertension	FABP4	0.95632	21	63584	0.222382	EsophagusMuscularis
	European	EssentialHypertension	TLR9	0.984669	19	63584	0.124555	ColonSigmoid
	African	EssentialHypertension	RSPO3	0.0866044	10	13726	0.0238674	CellsCulturedFibroblasts
	African	EssentialHypertension	PKD1	0.111902	22	13726	0.0937983	EsophagusMuscularis
	African	EssentialHypertension	PLIN1	0.224026	30	13726	0.040131	AdiposeVisceral
	African	EssentialHypertension	DENND1C	0.272115	17	13726	0.00202499	BrainPutamenBasalGanglia
	African	EssentialHypertension	FLT4	0.286671	25	13726	0.0512841	EsophagusMucosa
	African	EssentialHypertension	FABP4	0.325509	21	13726	0.0882021	BrainSubstantiaNigra
	African	EssentialHypertension	ADIPOQ	0.352585	14	13726	0.0491502	BrainCaudateBasalGanglia
	African	EssentialHypertension	GREM1	0.372883	24	13726	0.0751541	Pancreas
	African	EssentialHypertension	HLADQA1	0.476405	48	13726	0.00235012	Stomach
	African	EssentialHypertension	TGFB1	0.481942	28	13726	0.0640913	Lung
	African	EssentialHypertension	COTL1	0.589206	35	13726	0.00397256	BrainHippocampus
	African	EssentialHypertension	CST7	0.601834	21	13726	0.0694514	MinorSalivaryGland
	African	EssentialHypertension	PYHIN1	0.612377	29	13726	0.0415211	CellsCulturedFibroblasts
	African	EssentialHypertension	APOC1	0.613836	27	13726	0.0828658	Ovary
	African	EssentialHypertension	MYO1G	0.648463	13	13726	0.0491314	SmallIntestine
	African	EssentialHypertension	SOX6	0.679594	14	13726	0.138675	ColonSigmoid
	African	EssentialHypertension	TLR9	0.758008	19	13726	0.0872217	BrainCortex
	African	EssentialHypertension	IIL7R	0.80685	15	13726	0.0769083	CellsCulturedFibroblasts
