## Supplemental Table 9 for "Sox6 expression and aneurysms of the thoracic and abdominal aorta"

### Sheet: Sheet1
Supplemental Table 9. LabWAS Results for Aortic Aneurysm Diagnosis (n= 2,273 cases/1,268,204 controls, 335 labs)
Lab Abbreviation	Lab Measurement Name	Group	N	p	OR	Estimate	SE	Bonferroni
RDWSD	Erythrocyte distribution width [Entitic volume] by Automated count	blood	696206	5.75322e-37	1.33192	0.28662	0.0225647	TRUE
HDL.C	Cholesterol in HDL [Mass/volume] in Serum or Plasma	metabolic	308833	9.45539e-30	0.690283	-0.370653	0.0327179	TRUE
Ca	Calcium serum/plasma serum/plasma	metabolic	921142	5.45073e-28	0.78039	-0.247961	0.0226078	TRUE
RDW	Erythrocyte distribution width [Ratio] by Automated count Erythrocyte distribution width [Ratio] by Automated count	blood	967245	6.98898e-28	1.25057	0.2236	0.0204286	TRUE
GluBed	Glucose [Mass/volume] in Blood by Automated test strip	metabolic	275381	4.64464e-14	0.812885	-0.207165	0.0274699	TRUE
TBil	Total Bilirubin serum/plasma	metabolic	716244	1.02475e-11	0.796344	-0.227724	0.0334741	TRUE
HgbA1C	Hemoglobin A1c (Glycated) Hemoglobin A1c (Glycated)	metabolic	218139	4.36925e-11	0.817058	-0.202045	0.0306548	TRUE
BUN	Urea nitrogen serum/plasma	metabolic	934718	4.39338e-11	1.13251	0.124437	0.0188823	TRUE
Trigs	Triglyceride [Mass/volume] in Serum or Plasma	metabolic	320886	5.07313e-11	1.22152	0.200099	0.0304622	TRUE
Creat	Creatinine [Mass/volume] in Blood Creatinine [Mass/volume] in Blood	kidney	946425	2.02488e-10	1.13902	0.130168	0.0204684	TRUE
PT.inr	INR	blood	379809	3.11177e-10	1.14239	0.13312	0.0211533	TRUE
QRS.DURATION	QRS duration	cardiovascular	92016	1.46425e-09	1.22166	0.200209	0.0331019	TRUE
FRONTAL.AXIS.ST	ST segment axis.horizontal plane	cardiovascular	91650	1.57581e-09	1.22465	0.202651	0.0335715	TRUE
AN.GAP	Anion gap serum/plasma	metabolic	887180	1.9939e-09	0.863935	-0.146258	0.0243831	TRUE
T.WAVE.AXIS	T wave axis	cardiovascular	91720	5.4941e-09	1.20891	0.18972	0.0325338	TRUE
HCTWB	Hematocrit	blood	104367	6.7412e-09	0.809148	-0.211773	0.0365299	TRUE
WBC	Leukocytes [#/volume] in Blood by Automated count	immune	946395	1.08262e-08	1.14812	0.138122	0.0241588	TRUE
Gluc	Glucose lab	metabolic	931107	2.5876e-08	0.89291	-0.113269	0.0203455	TRUE
Fbrngn	Fibrinogen [Mass/volume] in Platelet poor plasma by Coagulation assay	blood	47202	3.292e-08	0.767326	-0.264844	0.0479342	TRUE
LYMPRE	Lymphocytes/100 leukocytes in Blood by Automated count	immune	535942	1.40695e-07	0.851654	-0.160575	0.0305025	TRUE
Chol	Cholesterol [Mass/volume] in Serum or Plasma	metabolic	322086	3.86858e-07	0.859446	-0.151467	0.029844	TRUE
LDL.C	Cholesterol in LDL [Mass/volume] in Serum or Plasma by calculation	metabolic	287586	2.32961e-06	0.863614	-0.14663	0.0310492	TRUE
CoHgb	Carboxyhemoglobin % in blood	toxicology/pharmacology	57120	1.35092e-05	1.18704	0.171462	0.0394013	TRUE
WBCrt	Creatinine [Mass/volume] in Blood	blood	44713	1.63031e-05	1.19242	0.175986	0.0408292	TRUE
SomatC	SomatC	endocrine	10446	1.7765e-05	2.69251	0.990474	0.230811	TRUE
ATRIAL.RATE	P wave Atrium by EKG	cardiovascular	91978	3.62125e-05	0.859912	-0.150926	0.0365401	TRUE
EOSIM	Eosinophils/100 leukocytes in Blood by Automated count	immune	395130	9.28829e-05	1.10753	0.102129	0.0261301	TRUE
URBC	Erythrocytes [#/area] in Urine sediment by Microscopy high power field	urinary	232649	0.000107046	1.19914	0.181601	0.0468765	TRUE
Iron	Iron [Mass/volume] in Serum or Plasma	blood	104980	0.000199736	0.837199	-0.177693	0.0477754	FALSE
MBRat	Creatine kinase.MB/Creatine kinase.total in Serum or Plasma	cardiovascular	102758	0.00021742	1.13364	0.125437	0.0339215	FALSE
P.HORIZONTAL.AXIS	P wave axis horizontal plane Reference beat	cardiovascular	86344	0.000226582	0.87845	-0.129596	0.0351459	FALSE
LEUKOREDUCED_RANDOM_PLATELETS	LEUKOREDUCED_RANDOM_PLATELETS	immune	26892	0.000234031	0.67521	-0.392732	0.106746	FALSE
EOSIA	Eosinophils [#/volume] in Blood by Automated count	immune	377106	0.000265315	1.11029	0.10462	0.0286864	FALSE
CRP	C reactive protein [Mass/volume] in Serum or Plasma	immune	186777	0.000350702	1.11666	0.110346	0.030869	FALSE
MCV	MCV [Entitic volume] by Automated count	blood	959963	0.000389804	1.08876	0.0850403	0.023976	FALSE
RETHE	Hemoglobin [Entitic mass] in Reticulocytes	blood	33979	0.000431177	0.790013	-0.235706	0.0669577	FALSE
CKMBRe	Creatine kinase.MB [Mass/volume] in Serum or Plasma	cardiovascular	105633	0.000528986	1.12453	0.117363	0.0338649	FALSE
NEUTM	Polymorphonuclear cells/100 leukocytes in Body fluid by Manual count	immune	78423	0.000552437	1.21967	0.198579	0.0574934	FALSE
NEUTRE	Neutrophils/100 leukocytes in Blood by Automated count	immune	543002	0.00059802	1.10407	0.0990026	0.0288426	FALSE
O2SatV	Oxygen saturation Calculated from oxygen partial pressure in Venous blood	blood	66285	0.000743981	0.869943	-0.139328	0.0413088	FALSE
CO2	Carbon dioxide serum/plasma	blood	932955	0.000779843	0.925045	-0.0779125	0.0231893	FALSE
NURSING_WHOLE_BLOOD_GLUCOSE	Glucose [Mass/volume] in Blood	ob/gyn	3649	0.00157229	0.438863	-0.823569	0.260541	FALSE
UrPro	Protein [Mass/volume] in Urine by Test strip	urinary	153921	0.00180555	1.11023	0.104568	0.0335104	FALSE
LipIdx	Lipemic index of Serum or Plasma	metabolic	35015	0.00235138	1.28108	0.247707	0.0814332	FALSE
SedRat	Erythrocyte sedimentation rate by Westergren method	blood	100837	0.00279643	1.13287	0.124754	0.0417337	FALSE
IctIdx	Icteric index of Serum or Plasma	metabolic	34973	0.00338533	0.765002	-0.267877	0.0914132	FALSE
Vanco1	Vancomycin [Mass/volume] in Serum or Plasma	toxicology/pharmacology	49354	0.00357717	1.18288	0.16795	0.0576511	FALSE
PTTCtr	aPTT in Platelet poor plasma by Coagulation assay	blood	179116	0.0036841	1.16819	0.155455	0.0535312	FALSE
UricA	Urate [Mass/volume] in Serum or Plasma	urinary	78651	0.00403526	1.15619	0.145133	0.0504742	FALSE
T.HORIZONTAL.AXIS	T wave axis.horizontal plane Reference beat	cardiovascular	90346	0.00458195	1.10565	0.100433	0.0354254	FALSE
CaIo	Calcium.ionized [Mass/volume] in Blood	metabolic	151026	0.00527337	1.09595	0.0916255	0.0328426	FALSE
BNP	Natriuretic peptide B [Mass/volume] in Serum or Plasma	cardiovascular	75054	0.00624497	1.09658	0.0921971	0.0337146	FALSE
LYMPM	Lymphocytes/100 leukocytes in Blood by Manual count	immune	86508	0.00646223	0.848416	-0.164384	0.0603607	FALSE
PSA	PSA serum/plasma	cancer	58516	0.00683981	0.88151	-0.126119	0.0466322	FALSE
PCAct	Protein C [Units/volume] in Platelet poor plasma by Chromogenic method	blood	7737	0.00691067	1.84255	0.61115	0.226258	FALSE
MonAbs	MonAbs	immune	286572	0.00777482	1.14092	0.131831	0.0495289	FALSE
IGRE	Immature granulocytes/100 leukocytes in Blood	immune	524114	0.00969874	1.06773	0.0655318	0.0253372	FALSE
TstPBy	TstPBy	endocrine	115603	0.00989156	0.816542	-0.202677	0.0785691	FALSE
PR.INTERVAL	PP interval mean	cardiovascular	89335	0.0104142	1.08905	0.0853021	0.0332982	FALSE
Amm	Ammonia [Moles/volume] in Plasma	metabolic	23814	0.011253	0.770476	-0.260747	0.102869	FALSE
EOSIAB	Eosinophils [#/volume] in Blood by Automated count	immune	237530	0.0118286	1.10739	0.102007	0.0405236	FALSE
POCA1C	Hemoglobin A1c (Glycated)	blood	29803	0.0136588	0.719477	-0.329231	0.133502	FALSE
MCHC	MCHC [Mass/volume] by Automated count	blood	626822	0.0149593	0.93061	-0.0719145	0.0295535	FALSE
UUrob	Urobilinogen [Presence] in Urine by Test strip	urinary	196423	0.0150514	1.1258	0.118494	0.0487403	FALSE
N.M_Cr	Metanephrine/Creatinine [Mass Ratio] in 24 hour Urine	urinary	2593	0.0167409	1.81856	0.598046	0.249983	FALSE
NtAbs	NtAbs	immune	286308	0.017576	1.1197	0.11306	0.0476156	FALSE
IgA	IgA [Mass/volume] in Serum or Plasma	immune	73632	0.018185	1.17202	0.158727	0.0672052	FALSE
Haptgl	Haptoglobin [Mass/volume] in Serum or Plasma	blood	14942	0.0184893	1.24569	0.219688	0.093259	FALSE
F.ALB	Albumin [Mass/volume] in Body fluid	liver	2001	0.0198929	3.57833	1.2749	0.547551	FALSE
I.WBC	Leukocytes [#/volume] in Blood by Automated count	immune	7010	0.0201068	0.606722	-0.499684	0.214978	FALSE
Creat1	Creatinine [Mass/volume] in Urine	kidney	5641	0.0231052	0.638808	-0.448152	0.197277	FALSE
EoAbs	EoAbs	immune	271708	0.0237432	1.10747	0.102082	0.0451441	FALSE
SerFol	Folate [Mass/volume] in Serum or Plasma	metabolic	41909	0.0258461	0.875087	-0.133432	0.0598746	FALSE
TTcont	TTcont	other	1546	0.0272074	4.99867	1.60917	0.728618	FALSE
O2Sat	Oxygen saturation Calculated from oxygen partial pressure in Arterial blood	blood	80703	0.0287885	1.09445	0.0902556	0.041281	FALSE
EOSIRE	Eosinophils %	immune	246281	0.0302865	1.07916	0.0761864	0.0351686	FALSE
TRPI	Troponin I.cardiac [Mass/volume] in Serum or Plasma	cardiovascular	69926	0.0337529	1.09329	0.0891884	0.0420103	FALSE
FRONTAL.AXIS.P	P wave axis	cardiovascular	88367	0.0350222	0.928509	-0.0741751	0.0351858	FALSE
AlbCnc	Albumin [Presence] in Urine	urinary	43556	0.0354775	1.14556	0.135892	0.0646223	FALSE
SUCrea	Creatinine [Mass/volume] in Urine	urinary	65242	0.0398597	0.896274	-0.109509	0.0532837	FALSE
Phos	Phosphate	metabolic	158033	0.0422415	1.08279	0.0795402	0.0391605	FALSE
PLATELET	PLATELET	blood	2276	0.0455056	1.87562	0.62894	0.314478	FALSE
T3FRE	Triiodothyronine (T3) Free [Mass/volume] in Serum or Plasma	endocrine	10298	0.0495462	0.724398	-0.322415	0.164174	FALSE
AlbCre	Microalbumin/Creatinine [Mass Ratio] in 24 hour Urine	liver	24134	0.051892	1.15005	0.139807	0.0719163	FALSE
BUN..POST	BUN POST	kidney	294	0.0534496	0.171417	-1.76366	0.913211	FALSE
Depaka	Valproate serum/plasma	toxicology/pharmacology	10789	0.0544045	0.668941	-0.40206	0.209014	FALSE
FBaso	Basophils/100 leukocytes in Body fluid by Manual count	immune	6808	0.0548439	0.612593	-0.490055	0.255222	FALSE
TProSe	Protein serum/plasma	metabolic	331127	0.0556854	0.948274	-0.0531115	0.0277563	FALSE
Lym	Lymphocytes [#/volume] in Blood	immune	302811	0.0568216	0.913339	-0.0906481	0.0475923	FALSE
Aldo.P	Aldosterone [Mass/volume] in Serum or Plasma	endocrine	9064	0.0595143	1.40591	0.340687	0.180796	FALSE
C1Elh	Complement C1 esterase inhibitor [Mass/volume] in Serum or Plasma	immune	1428	0.0611605	2.44259	0.893059	0.476977	FALSE
AFPTum	Alpha-1-fetoprotein.tumor marker [Mass/volume] in Serum or Plasma	cancer	20193	0.0614891	0.699208	-0.357807	0.191345	FALSE
UKeto	Ketones [Mass/volume] in Urine by Test strip	urinary	58328	0.0675117	0.807247	-0.214125	0.11712	FALSE
CProt1	Protein [Mass/volume] in Cerebral spinal fluid	metabolic	39255	0.0683925	0.824544	-0.192925	0.105863	FALSE
HPLCA2	Hemoglobin A2/Hemoglobin.total in Blood	blood	15140	0.0707189	0.142957	-1.94521	1.07632	FALSE
UrobUr	Urobilinogen [Units/volume] in Urine by Test strip	urinary	24918	0.0738028	1.22411	0.202218	0.113108	FALSE
BASOM	Basophils/100 leukocytes in Blood by Manual count	immune	50898	0.0760525	1.11569	0.109469	0.0617053	FALSE
SU.Ure	Urea nitrogen [Mass/volume] in Urine	urinary	13495	0.0814507	0.879397	-0.128519	0.0737626	FALSE
BBTAb	Borrelia burgdorferi Ab [Units/volume] in Serum by Immunoassay	toxicology/pharmacology	8285	0.0834727	0.65979	-0.415833	0.240243	FALSE
Tegret	Carbamazepine serum/plasma	toxicology/pharmacology	3543	0.0860874	0.35692	-1.03024	0.600233	FALSE
FATYP	Variant lymphocytes/100 leukocytes in Body fluid by Manual count	blood	7946	0.101528	0.646472	-0.436226	0.266399	FALSE
TTAIgA	Tissue transglutaminase IgA Ab [Units/volume] in Serum by Immunoassay	immune	12591	0.103418	1.57315	0.453082	0.27822	FALSE
Hm	Hm	other	20421	0.105329	0.809454	-0.211395	0.130527	FALSE
Dimer	Dimer	blood	8007	0.106534	1.20767	0.188695	0.116914	FALSE
UREA.REDUCTION.RATIO	UREA REDUCTION RATIO	urinary	295	0.106809	4.86166	1.58138	0.980579	FALSE
IMMATURE_GRANULOCYTES	IMMATURE_GRANULOCYTES	immune	11291	0.112444	0.752272	-0.284657	0.179334	FALSE
FK.506	Tacrolimus [Mass/volume] in Blood	liver	9179	0.115474	1.38354	0.324643	0.206245	FALSE
OHPrln	Hydroxyproline [Moles/volume] in Serum or Plasma	metabolic	5476	0.12227	0.609474	-0.49516	0.320427	FALSE
Eos	Eos	immune	287554	0.123097	1.06303	0.0611227	0.0396411	FALSE
WBTrpI	Troponin I.cardiac [Mass/volume] in Blood	cardiovascular	10011	0.123346	0.878932	-0.129048	0.0837494	FALSE
F7Act	Coagulation factor VII activity actual/normal in Platelet poor plasma by Coagulation assay	blood	799	0.126894	0.510319	-0.67272	0.440704	FALSE
Leiden	Protein C inhibitor [Mass/volume] in Platelet poor plasma by Immunoassay	blood	7431	0.130499	0.730996	-0.313347	0.207221	FALSE
TT4	Thyroxine (T4) [Mass/volume] in Serum or Plasma	endocrine	28844	0.137387	0.86456	-0.145534	0.0979637	FALSE
Amyl	Amylase [Enzymatic activity/volume] in Serum or Plasma	metabolic	70680	0.138054	1.09168	0.0877158	0.0591444	FALSE
CR.Day	Creatinine [Mass/time] in 24 hour Urine	kidney	4920	0.138287	0.670138	-0.400272	0.270052	FALSE
F8Act	Coagulation factor VIII activity actual/normal in Platelet poor plasma by Coagulation assay	blood	8041	0.140135	1.24872	0.222116	0.150557	FALSE
NRBCBC	Nucleated erythrocytes/100 leukocytes [Ratio] in Cerebral spinal fluid by Manual count	blood	14480	0.150047	0.719539	-0.329145	0.228673	FALSE
HPylAE	Helicobacter pylori Ab [Units/volume] in Serum by Immunoassay	immune	5477	0.15033	0.788266	-0.23792	0.16541	FALSE
TC.HDL	Cholesterol.total/Cholesterol in HDL [Molar ratio] in Serum or Plasma	metabolic	27440	0.150683	1.09819	0.0936638	0.0651745	FALSE
FRBC1	Erythrocytes [#/volume] in Blood by Automated count	blood	10644	0.150733	1.23829	0.213733	0.148741	FALSE
Estron	Estrone (E1) [Mass/volume] in Serum or Plasma	endocrine	2104	0.158839	0.416851	-0.875028	0.621033	FALSE
IRF	Immature reticulocytes/Reticulocytes.total in Blood	blood	41444	0.169774	1.11084	0.105121	0.0765668	FALSE
CD4_percent_	CD3+CD4+ (T4 helper) cells/100 cells in Blood	immune	13567	0.173639	0.812154	-0.208065	0.152922	FALSE
CA2729	Cancer Ag 27-29 [Units/volume] in Serum or Plasma	cancer	926	0.173934	4.06871	1.40333	1.03211	FALSE
POC_PO2_.PT_Temp.	POC_PO2_(PT_Temp)	blood	738	0.176792	9.20389	2.21963	1.64332	FALSE
A.1.A	Alpha 1 antitrypsin [Mass/volume] in Serum or Plasma	other	4906	0.17874	1.38109	0.322875	0.240119	FALSE
Hepasy	Heparin unfractionated [Units/volume] in Platelet poor plasma by Chromogenic method	blood	1846	0.179829	1.39816	0.335156	0.249878	FALSE
FTo.Cl	Cells Counted Total [#] in Body fluid	blood	18001	0.184054	1.21326	0.193313	0.145526	FALSE
MXAMP	Maximum clot firmness [Length] in Blood by Thromboelastography	other	3890	0.184056	1.16475	0.152508	0.114809	FALSE
BASORE	Basophils/100 leukocytes in Blood by Automated count	immune	542142	0.19029	1.03158	0.0310876	0.023736	FALSE
ScrasT	Sucrase [Enzymatic activity/mass] in Tissue	metabolic	4427	0.19362	2.51992	0.924226	0.710974	FALSE
VWFAg	VWFAg	other	2455	0.196412	1.4859	0.396023	0.306557	FALSE
PenG	Penicillin G [Susceptibility] by Minimum inhibitory concentration (MIC)	immune	2670	0.202292	1.32473	0.281206	0.220546	FALSE
UGrCst	Granular casts [#/area] in Urine sediment by Microscopy high power field	urinary	5866	0.204026	0.741309	-0.299337	0.235668	FALSE
RVVT	dRVVT actual/normal (normalized LA screen)	immune	14291	0.216928	1.20186	0.183872	0.148916	FALSE
TotVl	Volume in Urine collected for unspecified duration	toxicology/pharmacology	36751	0.219721	0.901668	-0.103509	0.084341	FALSE
EstUn	Estriol (E3).unconjugated [Mass/volume] in Serum or Plasma	endocrine	10167	0.224155	0.58607	-0.534316	0.439566	FALSE
SA.Vol	SA-Vol	other	1939	0.227162	2.81493	1.03494	0.856947	FALSE
LA	Lactate [Moles/volume] in Serum or Plasma	metabolic	84856	0.236809	0.950386	-0.0508866	0.0430149	FALSE
Cl.WB	Chloride [Moles/volume] in Blood	blood	59939	0.23762	1.04821	0.0470806	0.0398665	FALSE
Osmol	Osmolality of Serum or Plasma	blood	15433	0.239863	0.843477	-0.170222	0.144829	FALSE
CPK	CPK	cardiovascular	134034	0.241334	1.06184	0.0600073	0.0512156	FALSE
RRISK	RRISK	other	1232	0.244192	1.46721	0.383365	0.329189	FALSE
pH	pH of Arterial blood	kidney	152371	0.245839	0.964929	-0.0357006	0.0307627	FALSE
SMAb	Smith extractable nuclear Ab [Units/volume] in Serum by Immunoassay	immune	5274	0.262902	1.4293	0.357184	0.31904	FALSE
MaltsT	Isomaltase [Enzymatic activity/mass] in Tissue	metabolic	4430	0.265477	2.22535	0.799916	0.718355	FALSE
IMMATURE.GRANULOCYTES.ABSOLUTE.COUNT	IMMATURE GRANULOCYTES ABSOLUTE COUNT	immune	2097	0.265488	1.36675	0.312437	0.280586	FALSE
HIV.hi	HIV-hi	immune	980	0.267847	0.234154	-1.45178	1.31023	FALSE
WHITE.BLOOD.CELLS	WHITE BLOOD CELLS	immune	2282	0.269712	1.39532	0.333125	0.301819	FALSE
FRONTAL.AXIS.TERMINAL.40.MS	FRONTAL AXIS TERMINAL 40 MS	cardiovascular	91478	0.274783	1.03581	0.0351882	0.0322203	FALSE
Monocy	Monocytes [#/volume] in Blood by Manual count	immune	302505	0.280808	1.04703	0.045954	0.0426089	FALSE
CA19.9	Cancer Ag 19-9 [Units/volume] in Serum or Plasma	cancer	3236	0.281838	0.803268	-0.219067	0.203556	FALSE
CD33FC	CD33FC	other	1120	0.289965	35.9536	3.58223	3.38522	FALSE
Trnsfr	Transferrin [Mass/volume] in Serum or Plasma	metabolic	11933	0.290781	0.883969	-0.123333	0.116748	FALSE
Ptn	Phenytoin serum/plasma	toxicology/pharmacology	9082	0.306797	1.26068	0.231654	0.226675	FALSE
R.LPA	Lipoprotein a [Mass/volume] in Serum or Plasma	metabolic	3426	0.306875	1.25802	0.229541	0.224643	FALSE
Thyrgb	Thyroglobulin [Mass/volume] in Serum or Plasma	endocrine	9239	0.309148	1.20505	0.186523	0.183403	FALSE
Pralbu	Prealbumin [Mass/volume] in Serum or Plasma	metabolic	46699	0.309227	0.940547	-0.0612935	0.0602782	FALSE
HpBDNA	HpBDNA	liver	977	0.315126	0.278765	-1.27739	1.27163	FALSE
VancTr	Vancomycin [Mass/volume] in Serum or Plasma	toxicology/pharmacology	7618	0.319833	1.10877	0.103251	0.103791	FALSE
CBil	Bilirubin.conjugated [Mass/volume] in Serum or Plasma	liver	218397	0.321095	1.03036	0.0299091	0.0301439	FALSE
Fructo	Fructosamine [Moles/volume] in Serum or Plasma	metabolic	3132	0.321571	0.715482	-0.334799	0.33776	FALSE
UGluc	Glucose urine dipstick	urinary	31035	0.325259	0.886322	-0.120675	0.122673	FALSE
Quant_TB2...NIL	Quant_TB2(-)NIL	immune	3655	0.333247	0.66464	-0.408509	0.422191	FALSE
Sirol	Sirolimus [Mass/volume] in Blood	toxicology/pharmacology	1427	0.334309	0.725371	-0.321071	0.332554	FALSE
Myelo	Myelocytes/100 leukocytes in Blood by Manual count	immune	54876	0.335546	1.05893	0.0572602	0.05946	FALSE
ETOH	Ethanol [Mass/volume] in Serum or Plasma	toxicology/pharmacology	14740	0.337667	0.78578	-0.241078	0.251441	FALSE
CMonMc	Monocytes+Macrophages/100 leukocytes in Cerebral spinal fluid by Manual count	immune	27906	0.338122	0.849382	-0.163247	0.170424	FALSE
G.Sub2	IgG subclass 2 [Mass/volume] in Serum	immune	2847	0.344199	0.757136	-0.278212	0.294124	FALSE
GlutAc	Glutamate [Moles/volume] in Serum or Plasma	metabolic	5527	0.346251	1.29475	0.258321	0.274259	FALSE
SGPT_ALT	SGPT_ALT	metabolic	2403	0.347159	0.793787	-0.23094	0.245651	FALSE
Neut	Neutrophils [#/volume] in Blood	immune	303703	0.347333	1.04419	0.0432413	0.0460124	FALSE
BAbs	Basophils [#/volume] in Blood by Automated count	immune	269683	0.349879	0.958321	-0.0425724	0.0455406	FALSE
Lam.FC	Lam-FC	other	1144	0.350414	0.0989408	-2.31323	2.47726	FALSE
ANGL	Clot angle in Blood by Thromboelastography	blood	3890	0.353672	1.12344	0.116396	0.125495	FALSE
PSARfx	PSA serum/plasma	cancer	1545	0.358041	0.782163	-0.245692	0.267317	FALSE
G.Indx	IgG clearance/Albumin clearance [Ratio] in Serum and CSF	immune	4380	0.358205	0.562009	-0.576238	0.62717	FALSE
Schd	Schd	toxicology/pharmacology	38111	0.362363	1.07363	0.0710486	0.0780006	FALSE
TstFAM	Testosterone Free [Mass/volume] in Serum or Plasma	cancer	2291	0.36351	1.24346	0.217901	0.239795	FALSE
QtfNIL	Gamma interferon background [Units/volume] in Blood by Immunoassay	immune	16661	0.373467	1.12753	0.120028	0.134863	FALSE
Vitamin_D.25_Hydroxy	25_Hydroxy	metabolic	2220	0.376709	0.745191	-0.294114	0.332717	FALSE
C3	Complement C3 [Mass/volume] in Serum or Plasma	immune	27110	0.391084	0.922976	-0.0801522	0.0934553	FALSE
CPmylo	Promyelocytes/100 leukocytes in Cerebral spinal fluid by Manual count	immune	10508	0.391222	0.676735	-0.390475	0.455416	FALSE
X25HyD2	25-Hydroxycalciferol [Mass/volume] in Serum or Plasma	metabolic	13530	0.396702	1.11613	0.109867	0.129633	FALSE
Lysine	Lysine [Moles/volume] in Serum or Plasma	metabolic	5487	0.401148	0.785934	-0.240883	0.286911	FALSE
Test_percent_F	Testosterone Free/Testosterone.total in Serum or Plasma	endocrine	2280	0.402843	1.19841	0.180992	0.216355	FALSE
Tryphn	Tryptophan [Moles/volume] in Serum or Plasma	metabolic	5570	0.405839	1.27338	0.241674	0.290739	FALSE
Q.ONSET	Q ONSET	cardiovascular	92030	0.405853	1.02758	0.0272054	0.0327297	FALSE
GTT50g	GTT50g	metabolic	42009	0.406673	0.8216	-0.196502	0.236816	FALSE
Nt.PTH	Parathyrin.intact [Mass/volume] in Serum or Plasma	endocrine	45155	0.408666	1.04884	0.0476889	0.0577177	FALSE
UpH	pH of Urine by Test strip	urinary	515323	0.41023	1.02246	0.0222161	0.0269781	FALSE
Tyrosn	Tyrosine [Moles/volume] in Serum or Plasma	metabolic	5557	0.4149	1.27215	0.240705	0.295235	FALSE
TProt	Tau protein [Presence] in Body fluid	blood	388582	0.41749	1.02777	0.0273889	0.0337808	FALSE
lev	lev	other	3994	0.422978	0.664758	-0.408332	0.509608	FALSE
PSA.Fr	Free PSA serum/plasma	cancer	3425	0.425766	0.896482	-0.109277	0.137203	FALSE
X125DHy	Calcitriol [Mass/volume] in Serum or Plasma	metabolic	13254	0.426225	1.10332	0.098322	0.123572	FALSE
CEosin	Eosinophils/100 leukocytes in Cerebral spinal fluid by Manual count	blood	14725	0.428648	0.777994	-0.251036	0.317162	FALSE
AngioC	Angiotensin converting enzyme [Enzymatic activity/volume] in Serum or Plasma	cardiovascular	5996	0.429835	0.814542	-0.205129	0.259831	FALSE
USpGr	Specific gravity of Urine by Test strip	urinary	511685	0.434062	1.02194	0.0217067	0.0277487	FALSE
HEMOGLOBIN	HEMOGLOBIN	blood	7026	0.439215	0.883214	-0.124187	0.160548	FALSE
QRS.HORIZONTAL.AXIS	QRS axis.horizontal plane Reference beat	cardiovascular	90154	0.440631	0.975628	-0.0246736	0.0319967	FALSE
SyMnCl	Mononuclear cells/100 leukocytes in Synovial fluid by Manual count	immune	6962	0.441241	1.18719	0.171587	0.222812	FALSE
AntDNA	DNA double strand Ab [Units/volume] in Serum	immune	16510	0.443556	1.14556	0.135894	0.177361	FALSE
HEMATOCRIT	HEMATOCRIT	blood	7021	0.445545	0.887105	-0.119792	0.157029	FALSE
SU.Cre	Creatinine [Mass/volume] in 24 hour Urine	endocrine	9744	0.445895	0.871881	-0.137102	0.179859	FALSE
MONOCYTE.PERCENT	MONOCYTE PERCENT	immune	2292	0.448099	0.807505	-0.213805	0.281847	FALSE
RePRA	RePRA	toxicology/pharmacology	3998	0.45155	1.4037	0.339114	0.450451	FALSE
A1Anti	Alpha 1 antitrypsin [Mass/volume] in Serum or Plasma	other	11956	0.455113	0.874642	-0.13394	0.179324	FALSE
FT4	Thyroxine (T4) free [Mass/volume] in Serum or Plasma	endocrine	278903	0.459103	0.973269	-0.027095	0.0365988	FALSE
DirLDL	Cholesterol in LDL [Mass/volume] in Serum or Plasma by Direct assay	metabolic	30547	0.462419	1.05357	0.0521826	0.0710093	FALSE
CNeut	Neutrophils/100 leukocytes in Cerebral spinal fluid by Manual count	immune	23109	0.462952	0.921677	-0.0815605	0.111119	FALSE
MPV	Platelet mean volume [Entitic volume] in Blood by Automated count Platelet mean volume [Entitic volume] in Blood by Automated count	blood	589409	0.465612	1.01771	0.0175529	0.0240571	FALSE
TROPONIN_I	Troponin I.cardiac [Mass/volume] in Serum or Plasma	cardiovascular	2853	0.469815	0.782857	-0.244805	0.338699	FALSE
HCVQNT	HCVQNT	immune	6058	0.480492	0.879474	-0.128431	0.18204	FALSE
Prolne	Proline [Moles/volume] in Serum or Plasma	metabolic	5492	0.482127	1.2167	0.196145	0.279056	FALSE
FEosin	Eosinophils/100 leukocytes in Body fluid by Manual count	immune	9898	0.482482	1.10518	0.100007	0.142395	FALSE
Blasts	Blasts/100 leukocytes in Blood by Manual count	blood	11645	0.484927	0.890399	-0.116085	0.166216	FALSE
INTERNATIONAL.NORMALIZATION.RATIO	INTERNATIONAL NORMALIZATION RATIO	blood	3280	0.488259	0.919616	-0.0837996	0.120909	FALSE
BGL	Beta globulin [Mass/volume] in Serum or Plasma by Electrophoresis	immune	1954	0.491355	1.21763	0.196909	0.28614	FALSE
Baso	Basophils [#/volume] in Blood	immune	282727	0.494065	0.975419	-0.0248879	0.0363933	FALSE
GTT3Hr	Glucose [Mass/volume] in Serum or Plasma --3 hours post 100 g glucose PO	metabolic	9188	0.497141	1.29424	0.257923	0.37986	FALSE
GluWB	Glucose [Mass/volume] in Blood	blood	118174	0.499625	0.977766	-0.022485	0.0333073	FALSE
Phnyln	Phenylalanine [Moles/volume] in Serum or Plasma	metabolic	5573	0.503375	1.16879	0.155966	0.233067	FALSE
CLgOth	Unidentified cells/100 leukocytes in Body fluid	immune	11201	0.503736	0.846293	-0.16689	0.249602	FALSE
IGF_1_Z.score	Insulin-like growth factor-I [Z-score] in Serum or Plasma	metabolic	2057	0.51304	1.5675	0.44948	0.687161	FALSE
VitEGm	Beta+gamma tocopherol [Mass/volume] in Serum or Plasma	metabolic	5814	0.515879	0.859795	-0.151061	0.232505	FALSE
X56.16.	56+16%	other	7925	0.51601	0.866743	-0.143013	0.220187	FALSE
MONOM	Monocytes/100 leukocytes in Blood by Manual count	immune	77689	0.518623	0.964964	-0.0356647	0.0552538	FALSE
ACTH	Corticotropin [Mass/volume] in Plasma	endocrine	13316	0.526721	0.873199	-0.135592	0.214199	FALSE
RDW.CV	RDW CV	blood	2286	0.527264	0.832921	-0.182817	0.289181	FALSE
D25OHT	Calcitriol [Mass/volume] in Serum or Plasma	metabolic	135779	0.528689	0.973426	-0.0269335	0.0427509	FALSE
Prog.R	Progesterone [Mass/volume] in Serum or Plasma	endocrine	11218	0.530008	1.43705	0.362595	0.577387	FALSE
FRONTAL.AXIS.INITIAL.40.MS	FRONTAL AXIS INITIAL 40 MS	cardiovascular	90510	0.536069	0.978876	-0.0213505	0.0345048	FALSE
X3OHCot	Trans-3-Hydroxycotinine [Mass/volume] in Serum or Plasma	toxicology/pharmacology	1978	0.537246	1.2606	0.231589	0.375358	FALSE
BASOPHIL.PERCENT	BASOPHIL PERCENT	immune	2288	0.542587	1.21192	0.192205	0.315656	FALSE
IPF	Platelets reticulated/100 platelets in Blood by Automated count	blood	34685	0.543613	1.04465	0.0436865	0.0719287	FALSE
LucAbs	Leukocytes [#/volume] in Blood by Automated count	blood	48626	0.546275	0.93678	-0.0653072	0.108241	FALSE
Ferrit	Ferritin [Mass/volume] in Serum or Plasma	blood	116940	0.548056	1.02277	0.0225156	0.0374838	FALSE
ACAIgA	Cardiolipin IgA Ab [Units/volume] in Serum by Immunoassay	immune	13596	0.551838	1.10364	0.0986132	0.165734	FALSE
FPlaCl	Plasma cells/100 leukocytes in Body fluid	blood	5575	0.555714	0.74755	-0.290954	0.493795	FALSE
IgG.Q	IgG [Mass/volume] in Serum or Plasma	immune	29553	0.558654	0.946501	-0.0549828	0.0940131	FALSE
Vi.B12	Cobalamin (Vitamin B12) [Mass/volume] in Serum or Plasma	metabolic	138163	0.564132	0.978921	-0.021304	0.0369402	FALSE
B2Mcg	Beta-2-Microglobulin [Mass/volume] in Serum or Plasma	immune	4482	0.566032	1.13495	0.126593	0.220581	FALSE
DHUD	DHUD	metabolic	3958	0.5685	1.20794	0.188913	0.331274	FALSE
Prolac	Prolactin [Mass/volume] in Serum or Plasma	endocrine	33708	0.569947	0.935702	-0.0664583	0.116977	FALSE
X56.16_percent_	56+16#	immune	8445	0.579502	1.09528	0.0910099	0.164244	FALSE
C4Quan	Complement C4 [Mass/volume] in Serum or Plasma	immune	26993	0.583627	1.05009	0.0488804	0.0891823	FALSE
CPlaCl	Plasma cells/100 leukocytes in Cerebral spinal fluid by Manual count	blood	10351	0.583695	1.25471	0.226905	0.414063	FALSE
FBlsts	Blasts/100 leukocytes in Body fluid by Manual count	immune	5555	0.584814	0.623439	-0.472505	0.864812	FALSE
LymAbs	Lymphocytes [#/volume] in Blood by Automated count	immune	286694	0.585406	0.972215	-0.0281783	0.0516554	FALSE
Vorcon	Voriconazole [Mass/volume] in Serum or Plasma	toxicology/pharmacology	555	0.58683	1.36797	0.313326	0.576566	FALSE
GTT2Hr	Glucose [Mass/volume] in Serum or Plasma --2 hours post 100 g glucose PO	metabolic	10873	0.588646	1.17672	0.162728	0.300902	FALSE
Cort.S	Cortisol [Mass/volume] in Serum or Plasma	endocrine	42773	0.589703	0.967604	-0.0329323	0.0610687	FALSE
HORIZONTAL.AXIS..INITIAL.40.MS	QRS axis	cardiovascular	90342	0.592643	0.98169	-0.0184799	0.0345412	FALSE
CALCULATED_MEAN_GLUCOSE	CALCULATED_MEAN_GLUCOSE	metabolic	2978	0.598964	0.861942	-0.148567	0.282506	FALSE
MONORE	Monocytes/100 leukocytes in Blood by Automated count	immune	542512	0.600873	1.01347	0.0133764	0.0255692	FALSE
Serine	Serine [Moles/volume] in Serum or Plasma	metabolic	5498	0.606979	1.16626	0.1538	0.298995	FALSE
HBSA.	Hepatitis B virus surface Ab [Presence] in Serum	liver	26456	0.613496	1.07767	0.0747979	0.148089	FALSE
SU.Na	Sodium [Moles/volume] in Urine	urinary	17034	0.618026	0.962875	-0.0378312	0.0758673	FALSE
RBCFol	Folate [Mass/volume] in Red Blood Cells	metabolic	29219	0.618805	1.04272	0.0418337	0.0840801	FALSE
VMA	VMA	other	1933	0.625618	0.835225	-0.180054	0.369037	FALSE
X25HyD3	Calcidiol [Mass/volume] in Serum or Plasma	metabolic	47958	0.634406	1.03511	0.0345116	0.0725743	FALSE
ACAIgM	Cardiolipin IgM Ab [Units/volume] in Serum by Immunoassay	immune	16747	0.635237	1.069	0.0667198	0.14065	FALSE
Leucne	Leucine [Moles/volume] in Serum or Plasma	metabolic	5574	0.641393	1.14566	0.135984	0.291967	FALSE
SAConc	SAConc	other	1485	0.643316	1.38047	0.322423	0.696277	FALSE
Norep	Norepinephrine [Mass/time] in 24 hour Urine	urinary	2132	0.654044	1.14903	0.138915	0.309973	FALSE
HrColl	Collection duration of Unspecified specimen	urinary	11692	0.654333	1.18221	0.167388	0.373841	FALSE
HGB_A1C	Hemoglobin A1c (Glycated)	metabolic	2978	0.661071	0.884286	-0.122974	0.280485	FALSE
VZ.IgM	Varicella zoster virus IgM Ab [Units/volume] in Serum by Immunoassay	toxicology/pharmacology	1148	0.669817	0.608848	-0.496186	1.16367	FALSE
IMMATURE.GRANULOCYTES.PERCENT	IMMATURE GRANULOCYTES PERCENT	immune	2098	0.687892	1.12019	0.113497	0.282529	FALSE
IgM.Q	IgM [Mass/volume] in Serum or Plasma	immune	18778	0.688434	1.04678	0.0457181	0.114016	FALSE
LYMPHOCYTE.PERCENT	LYMPHOCYTE PERCENT	immune	2287	0.692896	0.891619	-0.114716	0.290473	FALSE
VD25	Calcitriol [Mass/volume] in Serum or Plasma	metabolic	15778	0.695186	1.05754	0.0559467	0.142784	FALSE
LDLCho	Cholesterol in LDL [Mass/volume] in Serum or Plasma by calculation	metabolic	8006	0.698531	0.942104	-0.0596401	0.153988	FALSE
P.S.Ac	P-S-Ac	blood	7545	0.701629	1.09163	0.087676	0.228846	FALSE
Gest	Gest	ob/gyn	10076	0.710924	1.16529	0.15297	0.412746	FALSE
sn	sn	other	36628	0.721955	0.956171	-0.0448186	0.125949	FALSE
Genta	Gentamicin [Mass/volume] in Serum or Plasma	toxicology/pharmacology	11754	0.722484	0.948714	-0.0526479	0.148245	FALSE
Commen	Commen	other	3284	0.72772	0.880824	-0.126897	0.364479	FALSE
ProtUr	ProtUr	urinary	1377	0.728181	1.19609	0.179054	0.515196	FALSE
CPKTot	Creatine kinase [Enzymatic activity/volume] in Serum or Plasma	cardiovascular	59020	0.744513	1.02179	0.0215539	0.0661399	FALSE
NRBCMA	Nucleated erythrocytes [#/volume] in Blood by Automated count	blood	11054	0.750797	1.07955	0.0765441	0.241016	FALSE
VitaB6	Pyridoxine [Mass/volume] in Serum or Plasma	metabolic	13345	0.75803	0.96617	-0.0344151	0.111713	FALSE
Theo	Theophylline [Mass/volume] in Serum or Plasma	toxicology/pharmacology	1082	0.758394	1.14479	0.135225	0.439629	FALSE
X25DTot	25-Hydroxyvitamin D2+25-Hydroxyvitamin D3 [Mass/volume] in Serum or Plasma	metabolic	47777	0.761212	1.02239	0.022142	0.072862	FALSE
BILIRUBIN._CONJUGATED	Bilirubin.conjugated [Mass/volume] in Serum or Plasma	liver	1605	0.770892	0.882918	-0.124523	0.427606	FALSE
TropnT	Troponin T.cardiac [Mass/volume] in Serum or Plasma	cardiovascular	15051	0.786491	1.0286	0.0281999	0.104109	FALSE
UWBC	Leukocytes [#/area] in Urine sediment by Microscopy high power field	urinary	243276	0.795818	0.993197	-0.00682645	0.0263811	FALSE
FLgOth	Unidentified cells/100 leukocytes in Body fluid	blood	6138	0.801293	1.05653	0.0549905	0.218499	FALSE
TestFr	Testosterone Free [Mass/volume] in Serum or Plasma	endocrine	12981	0.802488	1.03535	0.0347359	0.138872	FALSE
ClSwt	ClSwt	metabolic	6137	0.803792	1.14427	0.134768	0.542451	FALSE
RBC	Erythrocytes [#/volume] in Blood by Automated count	blood	35201	0.807308	0.979046	-0.0211762	0.0868235	FALSE
RDW.SD	RDW SD	blood	2286	0.807952	0.931711	-0.0707326	0.290999	FALSE
SU.K	Potassium [Moles/volume] in Urine	urinary	3236	0.8109	1.04131	0.0404801	0.169185	FALSE
CH50	Complement C3 [Mass/volume] in Serum or Plasma	immune	3968	0.812225	1.06963	0.067316	0.283368	FALSE
ACHRBd	ACHRBd	other	2444	0.813638	1.07183	0.0693667	0.294257	FALSE
NonHDL	Cholesterol non HDL [Mass/volume] in Serum or Plasma	metabolic	20171	0.815973	1.01646	0.0163284	0.0701611	FALSE
RetiCt	Reticulocytes/100 erythrocytes in Blood by Automated count	blood	60496	0.821027	0.982542	-0.0176119	0.0778516	FALSE
CBaso	Basophils/100 leukocytes in Cerebral spinal fluid by Manual count	immune	11923	0.826783	1.04499	0.0440086	0.20111	FALSE
TCIcdt	TCIcdt	immune	2716	0.827922	1.05322	0.051853	0.23855	FALSE
HCO3Ca	Bicarbonate [Moles/volume] in Unspecified specimen	metabolic	152747	0.831161	1.00653	0.0065082	0.0305244	FALSE
sz	sz	other	2016	0.8407	1.06458	0.0625828	0.31136	FALSE
UNBOUND_IRON_BINDING	UNBOUND_IRON_BINDING	metabolic	918	0.848106	1.07341	0.0708437	0.369872	FALSE
Cr24Hr	Creatinine [Mass/time] in 24 hour Urine	kidney	7738	0.851857	0.954096	-0.0469913	0.251627	FALSE
Nucleated_Red_Blood_Cells__percent_	Nucleated_Red_Blood_Cells_%	blood	631	0.853319	1.07135	0.0689187	0.372764	FALSE
PSA.To	PSA-To	cancer	1247	0.855685	1.04738	0.0462914	0.254531	FALSE
Ornthn	Ornithine [Moles/volume] in Serum or Plasma	metabolic	5523	0.856157	0.949316	-0.0520132	0.286941	FALSE
Asprgn	Asparagine [Moles/volume] in Serum or Plasma	metabolic	5479	0.869152	1.04859	0.0474429	0.287995	FALSE
CREATININE_PD_FLUID_.TIMED..CORR.	CREATININE_PD_FLUID_(TIMED)(CORR)	kidney	196	0.87512	1.38052	0.322458	2.0518	FALSE
FMonMc	Mononuclear cells [#/volume] in Body fluid by Manual count	immune	10559	0.878531	1.02521	0.024901	0.162931	FALSE
BUN_CREATININE_RATIO	Creatinine [Mass/volume] in Urine	metabolic	915	0.880682	0.955713	-0.0452974	0.301772	FALSE
ChromA	Chromogranin A [Mass/volume] in Serum or Plasma	cancer	2287	0.881572	1.06544	0.0633925	0.425519	FALSE
Nornic	Nornicotine [Mass/volume] in Urine	urinary	1371	0.884472	1.07662	0.0738309	0.50812	FALSE
G.Sub3	IgG subclass 3 [Mass/volume] in Serum	immune	2864	0.886714	1.04343	0.0425119	0.298406	FALSE
Uurob	Urobilinogen [Presence] in Urine by Test strip	urinary	4599	0.886855	0.962138	-0.038597	0.271264	FALSE
FSH1	Follitropin [Units/volume] in Serum or Plasma	endocrine	37631	0.89046	0.981116	-0.0190645	0.138427	FALSE
Mg	Magnesium [Mass/volume] in Serum or Plasma	metabolic	169072	0.892093	1.00441	0.00440477	0.0324702	FALSE
CBlsts	Blasts/100 leukocytes in Cerebral spinal fluid by Manual count	blood	10497	0.892576	1.04596	0.0449388	0.33277	FALSE
SclAb	SCL-70 extractable nuclear Ab [Units/volume] in Serum by Immunoassay	immune	5846	0.894708	0.961349	-0.0394182	0.297834	FALSE
Vancomy	Vancomycin [Susceptibility] by Minimum inhibitory concentration (MIC)	toxicology/pharmacology	17860	0.909826	1.01067	0.0106127	0.0937037	FALSE
LH1	Lutropin [Units/volume] in Serum or Plasma	endocrine	21967	0.920858	1.01352	0.0134295	0.13517	FALSE
HORIZONTAL.AXIS..TERMINAL.40.MS	QRS axis	cardiovascular	88244	0.929543	0.997134	-0.0028704	0.0324631	FALSE
ViARet	Retinol [Mass/volume] in Serum or Plasma	metabolic	13387	0.930956	0.985129	-0.0149826	0.172925	FALSE
DHEA.S	Dehydroepiandrosterone sulfate (DHEA-S) [Mass/volume] in Serum or Plasma	endocrine	15617	0.938053	1.02177	0.0215393	0.277152	FALSE
MCH	MCH [Entitic mass] by Automated count	blood	968031	0.943045	0.998296	-0.00170498	0.0238648	FALSE
FMALN	Malignant cells/100 cells in Body fluid by Manual count	cancer	1844	0.952955	1.04654	0.0454891	0.771049	FALSE
IgEQnt	IgE [Mass/volume] in Serum	immune	14970	0.953465	0.986647	-0.013443	0.230361	FALSE
X624.1.001	624-1-001	other	197	0.957427	0.896245	-0.109542	2.05199	FALSE
PCO2	Carbon dioxide [Partial pressure] in Arterial blood	blood	1264	0.959848	0.98189	-0.0182762	0.363026	FALSE
NormeU	Normetanephrine [Mass/time] in 24 hour Urine	urinary	2684	0.963169	0.988916	-0.0111456	0.241368	FALSE
pH.Ven	pH of Venous blood	kidney	92935	0.969971	0.998171	-0.00183113	0.048643	FALSE
Estrog	Estrogen [Mass/volume] in Serum or Plasma by calculation	endocrine	1155	0.984825	3.79697e+45	104.951	5517.88	FALSE
ProTim	ProTim	blood	3996	0.995489	0.998751	-0.00124964	0.221024	FALSE
BASO.	Basophils [#/volume] in Blood by Manual count	immune	613	1	1	-2.03255e-17	18057.9	FALSE
ClSwtL	Chloride [Moles/volume] in Sweat	metabolic	1314	1	1	1.35273e-16	10166.3	FALSE
ClSwtR	Chloride [Moles/volume] in Sweat	metabolic	1352	1	1	1.22172e-16	9963.76	FALSE
